# Pan-Enterovirus Characterization Reveals Cryptic Circulation of Clinically Relevant Subtypes in Arizona Wastewater

**DOI:** 10.1101/2023.11.20.23297677

**Authors:** Daryn E. Erickson, Kyle M. Simmons, Zachary A. Barrand, Chase L. Ridenour, Paige B. Hawkinson, Lacey Lemke, Shayne P. Sellner, Breezy N. Brock, Alexis N. Rivas, Krystal Sheridan, Darrin Lemmer, Hayley D. Yaglom, W. Tanner Porter, Monique Belanger, Rachel M. Torrey, Aidan James R. Stills, Kiley McCormack, Matt Black, Wydale Holmes, Drew Rostain, Jeremy Mikus, Kimberly Sotelo, Emmen Haq, Reshma Neupane, Joli Weiss, Jasmine Johnson, Clancey Collins, Sarah Avalle, Chelsi White, Brandon J. Howard, Sara A. Maltinsky, Ryann N. Whealy, Nathaniel B. Gordon, Jason W. Sahl, Talima Pearson, Viacheslav Y. Fofanov, Tara Furstenau, Elizabeth M. Driebe, J. Gregory Caporaso, Jarrett Barber, Joel Terriquez, David M. Engelthaler, Crystal M. Hepp

## Abstract

**Background:** Most seasonally circulating enteroviruses result in asymptomatic or mildly symptomatic infections. In rare cases, however, infection with some subtypes can result in paralysis or death. Of the 300 subtypes known, only poliovirus is reportable, limiting our understanding of the distribution of other enteroviruses that can cause clinical disease.

**Objective:** The overarching objectives of this study were to: 1) describe the distribution of enteroviruses in Arizona during the late summer and fall of 2022, the time of year when they are thought to be most abundant, and 2) demonstrate the utility of viral pan-assay approaches for semi-agnostic discovery that can be followed up by more targeted assays and phylogenomics.

**Methods:** This study utilizes pooled nasal samples collected from school-aged children and long-term care facility residents, and wastewater from multiple locations in Arizona during July–October of 2022. We used PCR to amplify and sequence a region common to all enteroviruses, followed by species-level bioinformatic characterization using the QIIME 2 platform. For Enterovirus-D68 (EV-D68), detection was carried out using RT-qPCR, followed by confirmation using near-complete whole EV-D68 genome sequencing using a newly designed tiled amplicon approach.

**Results:** In the late summer and early fall of 2022, multiple enterovirus species were identified in Arizona wastewater, with Coxsackievirus A6, EV-D68, and Coxsackievirus A19 composing 86% of the characterized reads sequenced. While EV-D68 was not identified in pooled human nasal samples, and the only reported acute flaccid myelitis case in Arizona did not test positive for the virus, an in-depth analysis of EV-D68 in wastewater revealed that the virus was circulating from August through mid-October. A phylogenetic analysis on this relatively limited dataset revealed just a few importations into the state, with a single clade indicating local circulation.

**Significance:** This study further supports the utility of wastewater-based epidemiology to identify potential public health threats. Our further investigations into EV-D68 shows how these data might help inform healthcare diagnoses for children presenting with concerning neurological symptoms.
