## Supplemental Table 2 for "Pan-Enterovirus Characterization Reveals Cryptic Circulation of Clinically Relevant Subtypes in Arizona Wastewater"

### Sheet: EVD68_level-7-barplot_NumberOTU
	EV A	Uncharacterized	EV D	EV C	EV A	EV A	EV B	EV C	EV A	EV B	EV B	EV C		EV C	EV A	EV A	EV C
SampleName	g__Enterovirus;s__Coxsackievirus A6	g__Enterovirus;__	g__Enterovirus;s__enterovirus D68	g__Enterovirus;s__Coxsackievirus A19	g__Enterovirus;s__Coxsackievirus A4	g__Enterovirus;s__Coxsackievirus A10	g__Enterovirus;s__Coxsackievirus B5	g__Enterovirus;s__C99	g__Enterovirus;s__A71	g__Enterovirus;s__Coxsackievirus B2	g__Enterovirus;s__Coxsackievirus A9	g__Enterovirus;s__Coxsackievirus A1	__;__	g__Enterovirus;s__Coxsackievirus A22	g__Enterovirus;s__Coxsackievirus A7	g__Enterovirus;s__A76	g__Enterovirus;s__Coxsackievirus A21	g__Enterovirus;s__G	g__Enterovirus;s__A90	g__Enterovirus;s__Echovirus E6	g__Enterovirus;s__Coxsackievirus A13	g__Enterovirus;s__enterovirus D94	g__Enterovirus;s__B88	g__Enterovirus;s__Coxsackievirus A2	g__Enterovirus;s__C96	g__Enterovirus;s__Coxsackievirus A16	g__Enterovirus;s__Echovirus E33	g__Enterovirus;s__Coxsackievirus A14
ENTV_CoF_CongregateLiving_A_20220907	0	0	357	0	0	0	0	0	0	0	0	0	0	0	0	0	0	0	0	0	0	0	0	0	0	0	0	0
ENTV_CoF_CongregateLiving_A_20220914	953	371	965	0	0	0	0	0	0	0	0	0	0	0	0	0	0	0	0	0	0	0	0	0	0	0	0	0
ENTV_CoF_CongregateLiving_A_20220921	0	128	0	0	0	0	0	0	0	0	0	0	0	0	0	0	0	0	0	0	0	0	0	0	0	0	0	0
ENTV_CoF_CongregateLiving_A_20221005	0	9581	0	0	0	0	0	0	0	0	0	0	0	0	0	0	0	0	0	0	0	0	0	0	0	0	0	0
ENTV_CoF_CongregateLiving_B_20220914	1780	996	36	0	0	0	0	0	0	0	0	0	0	0	0	0	0	0	0	0	0	0	0	0	0	0	0	0
ENTV_CoF_CongregateLiving_B_20220921	0	0	0	0	0	0	0	0	0	496	0	0	0	0	0	0	0	0	0	0	0	0	0	0	0	0	0	0
ENTV_CoF_CongregateLiving_B_20220928	0	5123	0	0	0	0	0	0	0	0	0	0	54	0	0	0	0	0	0	0	0	0	0	0	0	0	0	0
ENTV_CoF_CongregateLiving_B_20221005	6061	5422	1568	0	0	0	0	0	0	0	0	0	0	0	0	0	0	0	0	0	0	0	0	0	0	0	0	0
ENTV_CoF_CongregateLiving_B_20221019	26591	28263	0	0	0	0	0	0	0	0	0	0	138	0	0	0	0	0	0	0	0	0	0	0	0	0	0	0
ENTV_CoF_CongregateLiving_C_20220907	0	0	305	1704	0	0	0	0	0	0	0	0	0	0	0	0	0	0	0	0	0	0	0	0	0	0	0	0
ENTV_CoF_CongregateLiving_C_20220914	0	155	0	0	0	0	0	0	0	0	0	0	0	0	0	0	0	0	0	56	0	0	0	0	0	0	0	0
ENTV_CoF_CongregateLiving_C_20220928	0	1521	14149	0	0	0	0	0	0	0	0	0	0	0	0	0	0	0	0	0	0	0	0	0	0	0	0	0
ENTV_CoF_CongregateLiving_C_20221005	0	2225	0	6501	0	0	0	0	0	0	0	0	1113	0	0	0	0	0	0	0	0	0	0	0	0	0	0	0
ENTV_CoF_CongregateLiving_D_20220907	0	317	553	0	0	0	0	0	0	0	0	0	16	0	0	0	0	0	0	0	0	0	0	0	0	0	0	0
ENTV_CoF_CongregateLiving_D_20220914	620	19	32	0	0	0	0	0	0	0	0	0	0	0	0	0	0	0	0	0	0	0	0	0	0	0	0	0
ENTV_CoF_CongregateLiving_D_20220921	0	58	859	0	0	0	0	0	0	0	0	0	0	0	0	0	0	0	0	0	0	0	0	0	0	0	0	0
ENTV_CoF_CongregateLiving_D_20220928	0	5462	65131	0	0	0	0	0	0	0	0	0	0	0	0	0	0	0	0	0	0	0	0	0	0	0	0	0
ENTV_CoF_CongregateLiving_D_20221019	6884	1908	0	0	0	0	5028	0	0	0	0	0	0	0	0	0	0	0	0	0	0	0	0	0	0	0	0	0
ENTV_CoF_CongregateLiving_E_20220907	0	1136	2747	458	0	0	0	0	0	0	0	0	11	0	0	0	0	0	0	0	0	0	0	0	0	0	0	0
ENTV_CoF_CongregateLiving_E_20220914	0	436	0	0	0	0	0	0	0	1017	0	0	0	0	0	0	0	0	0	0	0	0	0	0	0	0	0	0
ENTV_CoF_CongregateLiving_E_20220921	0	327	0	1780	0	0	0	0	0	0	0	0	0	0	0	0	0	0	0	0	0	0	0	0	0	0	0	0
ENTV_CoF_CongregateLiving_E_20220928	0	6902	3168	0	0	0	0	0	0	0	0	0	17	0	0	0	0	0	0	0	0	0	0	0	0	0	0	0
ENTV_CoF_CongregateLiving_E_20221005	7731	2816	0	0	0	0	0	0	0	0	0	0	0	0	0	0	0	0	0	0	0	0	0	0	0	0	0	0
ENTV_CoF_CongregateLiving_E_20221019	15595	37	0	0	0	0	0	0	0	0	0	0	0	0	0	0	0	0	0	0	0	0	0	0	0	0	0	0
ENTV_CoF_CongregateLiving_F_20220907	0	48	1542	0	0	0	0	0	0	0	0	0	0	0	0	0	0	0	0	0	0	0	0	0	0	0	0	0
ENTV_CoF_CongregateLiving_F_20220914	0	270	0	2483	0	0	0	0	0	0	0	0	0	0	0	0	0	0	0	0	0	0	0	0	0	0	0	0
ENTV_CoF_CongregateLiving_F_20220921	0	36	1405	0	0	0	0	0	0	0	0	0	0	0	0	0	0	0	0	0	0	0	0	0	0	0	0	0
ENTV_CoF_CongregateLiving_F_20220928	0	4827	0	0	0	0	0	0	0	0	0	0	0	0	0	0	0	0	0	0	0	0	0	0	0	0	0	0
ENTV_CoF_CongregateLiving_F_20221005	3	3834	0	0	0	0	0	0	0	0	0	0	0	0	0	0	0	0	0	0	0	0	0	0	0	0	0	0
ENTV_CoF_CongregateLiving_F_20221019	22957	336	0	0	0	0	0	0	0	0	0	0	10	0	0	0	0	0	0	0	0	0	0	0	0	0	0	0
ENTV_CoF_CongregateLiving_G_20220907	25	177	284	0	0	0	0	0	0	0	0	0	0	0	0	0	0	0	0	0	0	0	0	0	0	0	0	0
ENTV_CoF_CongregateLiving_G_20220914	761	28	26	0	0	0	0	0	0	0	0	0	0	0	0	0	0	0	0	0	0	0	0	0	0	0	0	0
ENTV_CoF_CongregateLiving_G_20220921	66	73	47	501	0	0	0	0	17	0	0	0	4	0	0	0	0	0	0	0	0	0	0	0	0	0	0	0
ENTV_CoF_CongregateLiving_G_20221005	0	7057	0	0	0	0	0	0	0	0	0	0	0	0	0	0	0	0	0	0	0	0	0	0	0	0	0	0
ENTV_CoF_CongregateLiving_H_20220907	0	9	939	0	0	0	0	0	0	0	0	0	0	0	0	0	0	0	0	0	0	0	0	0	0	0	0	0
ENTV_CoF_CongregateLiving_H_20220914	320	59	69	335	0	0	0	0	0	0	0	0	0	0	0	0	0	0	0	0	0	0	0	0	0	0	0	0
ENTV_CoF_CongregateLiving_H_20220921	101	26	0	0	0	0	0	0	0	0	0	0	0	0	0	0	0	0	0	0	0	0	0	0	0	0	0	0
ENTV_CoF_CongregateLiving_H_20221005	5554	2135	0	0	0	4814	0	0	0	0	0	0	0	0	0	0	0	0	0	0	0	0	0	0	0	0	0	0
ENTV_CoF_CongregateLiving_H_20221019	6039	4072	0	3246	0	1920	0	0	0	0	0	0	19	0	0	0	0	0	0	0	0	0	0	0	0	0	0	0
ENTV_CoF_CongregateLiving_I_20220907	0	9	1508	0	0	0	0	0	0	0	0	0	0	0	0	0	0	0	0	0	0	0	0	0	0	0	0	0
ENTV_CoF_CongregateLiving_I_20220921	0	0	0	0	0	0	0	0	0	0	0	0	0	0	0	0	0	0	0	0	0	0	0	0	0	0	0	0
ENTV_CoF_CongregateLiving_I_20220928	0	11174	0	0	0	0	0	2812	0	0	0	0	0	0	0	0	0	0	0	0	0	0	0	0	0	0	0	0
ENTV_CoF_CongregateLiving_I_20221005	14494	48904	0	0	0	0	0	0	0	0	0	0	0	0	0	0	0	0	0	0	0	0	0	0	0	0	0	0
ENTV_CoF_CongregateLiving_I_20221019	15708	2840	0	0	0	0	0	0	0	0	0	0	0	0	0	0	0	0	0	0	0	0	0	0	0	0	0	0
ENTV_CoF_CongregateLiving_J__20221005	16755	164	984	0	0	0	0	0	0	0	0	0	19	0	0	0	0	0	0	0	0	0	0	0	0	0	0	0
ENTV_CoF_CongregateLiving_J_20220907	59	46	46	327	0	0	0	0	0	0	0	0	0	0	0	0	0	0	0	0	0	0	0	0	0	0	0	0
ENTV_CoF_CongregateLiving_K_20220907	0	122	1337	0	0	0	0	0	0	0	0	0	0	0	0	0	0	0	0	0	0	0	0	0	0	0	0	0
ENTV_CoF_CongregateLiving_K_20220914	0	105	79	0	0	0	0	0	0	0	0	0	0	0	0	0	0	0	0	0	0	0	0	0	0	0	0	0
ENTV_CoF_CongregateLiving_K_20220921	0	4632	0	0	0	0	0	0	0	0	0	0	0	0	0	0	0	0	0	0	0	0	0	0	0	0	0	0
ENTV_CoF_CongregateLiving_K_20220928	0	6945	0	0	0	0	0	0	0	0	0	0	24	0	0	0	0	0	0	0	0	0	0	0	0	0	0	0
ENTV_CoF_CongregateLiving_K_20221005	8142	5178	0	0	0	0	0	0	0	0	0	0	0	0	0	0	0	0	0	0	0	0	0	0	0	0	0	0
ENTV_CoF_CongregateLiving_K_20221019	66667	16271	0	0	0	0	0	0	0	0	0	0	175	0	0	0	0	0	0	0	0	0	0	0	0	0	0	0
ENTV_CoF_WWTP_RioInf__20220608	0	152	0	220	0	0	0	0	0	0	0	0	0	0	0	0	0	0	0	0	0	0	0	0	0	0	0	23
ENTV_CoF_WWTP_RioInf_20220504	56	1073	0	1270	0	0	0	0	0	0	0	0	0	0	0	0	0	0	0	0	0	0	0	0	0	0	0	0
ENTV_CoF_WWTP_RioInf_20220601	84	271	0	232	0	124	0	0	0	0	0	0	0	0	0	0	0	0	0	0	0	0	0	0	0	0	0	0
ENTV_CoF_WWTP_RioInf_20220706	0	35	0	2161	2098	0	0	0	0	0	0	0	0	0	0	0	0	0	0	0	0	0	0	0	0	0	0	0
ENTV_CoF_WWTP_RioInf_20220803	0	163	0	317	0	0	0	0	0	0	0	0	0	0	0	0	0	78	0	0	0	0	0	0	0	0	0	0
ENTV_CoF_WWTP_RioInf_20220824	0	3561	3340	0	1533	0	0	0	0	0	1108	0	0	0	0	0	0	0	0	0	0	0	0	0	0	0	0	0
ENTV_CoF_WWTP_RioInf_20220831	63	0	37	0	0	0	0	0	0	0	0	0	0	0	0	0	0	0	0	0	0	0	0	0	0	0	0	0
ENTV_CoF_WWTP_RioInf_20220907	836	1268	500	1081	648	971	0	0	0	0	445	0	0	0	0	0	0	203	0	0	0	0	0	0	0	0	0	0
ENTV_CoF_WWTP_RioInf_20220914	0	0	0	0	0	0	0	0	0	0	0	0	0	0	0	0	0	0	0	0	0	0	0	0	0	0	0	0
ENTV_CoF_WWTP_RioInf_20220921	24	0	0	0	0	11	0	0	0	0	0	0	0	0	0	0	0	0	0	0	0	0	0	0	0	0	0	0
ENTV_CoF_WWTP_WCHInf_20220525	0	261	0	126	0	0	0	0	0	0	0	0	0	0	0	0	0	0	0	0	0	0	0	0	0	0	0	0
ENTV_CoF_WWTP_WCHInf_20220427	233	425	0	221	0	0	0	244	0	0	0	0	0	0	0	0	0	0	0	0	0	0	0	0	0	0	0	0
ENTV_CoF_WWTP_WCHInf_20220504	0	0	0	0	0	0	0	1262	0	0	0	0	0	0	0	0	0	0	0	0	0	0	0	0	0	0	0	0
ENTV_CoF_WWTP_WCHInf_20220511	816	307	0	800	0	0	946	357	0	0	0	0	0	0	0	0	0	0	0	0	0	0	0	0	0	0	0	0
ENTV_CoF_WWTP_WCHInf_20220517	0	0	0	583	0	0	0	696	0	0	0	0	0	0	0	0	0	0	0	0	0	0	0	0	0	0	0	0
ENTV_CoF_WWTP_WCHInf_20220601	263	160	0	129	0	99	0	0	0	0	0	0	0	0	0	0	0	0	0	0	0	0	0	0	0	0	0	0
ENTV_CoF_WWTP_WCHInf_20220608	44	100	0	77	50	0	0	0	0	0	0	0	0	0	0	0	0	0	0	0	0	0	0	0	0	0	0	0
ENTV_CoF_WWTP_WCHInf_20220615	225	12	0	447	203	0	0	0	0	0	0	0	0	0	0	385	0	0	0	0	0	0	0	0	0	0	0	0
ENTV_CoF_WWTP_WCHInf_20220622	156	17	20	344	158	0	0	0	0	0	0	0	0	0	0	0	0	0	0	0	0	0	0	0	0	0	0	0
ENTV_CoF_WWTP_WCHInf_20220629	0	44	0	224	520	0	0	0	0	0	0	0	0	0	0	0	0	0	0	0	0	0	0	0	0	0	0	0
ENTV_CoF_WWTP_WCHInf_20220706	0	373	0	0	1085	0	0	0	0	0	0	0	0	78	0	0	0	81	0	0	0	0	0	0	0	0	0	0
ENTV_CoF_WWTP_WCHInf_20220713	0	721	0	1254	0	0	0	0	0	0	0	0	0	0	0	0	0	0	0	0	0	0	0	0	0	0	0	0
ENTV_CoF_WWTP_WCHInf_20220720	1202	676	0	245	0	0	0	0	0	0	0	0	0	615	0	0	0	0	0	0	0	0	0	0	0	0	0	0
ENTV_CoF_WWTP_WCHInf_20220727	0	447	0	0	1216	0	0	0	0	0	0	0	5	297	0	0	0	0	0	0	0	0	0	0	0	0	0	0
ENTV_CoF_WWTP_WCHInf_20220810	105	0	31	199	513	55	0	0	84	0	0	0	0	0	0	0	0	0	0	0	0	0	0	0	117	0	0	0
ENTV_CoF_WWTP_WCHInf_20220824	0	123	269	77	0	0	0	0	0	0	0	0	0	0	0	243	0	83	0	0	0	0	0	0	0	0	0	0
ENTV_CoF_WWTP_WCHInf_20220831	809	401	2581	0	0	0	0	0	0	0	557	0	5	0	0	0	0	0	0	0	0	0	0	0	0	0	0	0
ENTV_CoF_WWTP_WCHInf_20220907	0	76	110	459	21	300	0	0	0	0	82	0	0	0	53	64	0	0	0	0	0	0	0	0	0	0	0	0
ENTV_CoF_WWTP_WCHInf_20220914	327	594	22	0	0	152	0	0	0	0	0	0	0	0	0	0	0	0	0	0	0	0	0	0	0	0	0	0
ENTV_CoF_WWTP_WCHInf_20220921	0	34	11	0	35	96	0	0	0	0	0	0	0	0	0	0	0	0	0	0	0	0	0	0	0	0	0	0
ENTV_CoT_LiftStation_507401_20220804	0	1496	0	0	0	0	0	0	0	1384	0	0	0	0	0	0	0	0	0	0	0	0	0	0	0	0	0	0
ENTV_CoT_LiftStation_507403_20220804	0	1931	682	7847	0	1223	0	0	0	0	0	0	0	0	0	0	0	0	0	0	0	0	0	0	0	0	0	0
ENTV_CoT_LiftStation_507405_20220804	0	356	111	0	0	0	0	0	0	0	0	0	0	0	0	0	0	0	0	0	0	0	0	0	0	0	0	0
ENTV_CoT_LiftStation_507409_20220804	0	255	0	0	0	0	0	0	0	291	0	0	257	0	0	0	0	0	0	0	0	0	0	0	0	0	0	0
ENTV_CoT_LiftStation_500401_20220804	0	20	0	0	0	0	0	0	0	0	0	0	0	0	0	0	0	0	0	0	0	94	0	0	0	0	0	0
ENTV_CoT_LiftStation_507408_20220804	140	10	158	501	0	0	0	0	160	0	0	0	0	0	0	0	0	0	0	0	0	0	0	0	0	0	0	0
ENTV_CoT_LiftStation_507407_20220804	560	1345	0	0	1780	0	0	0	0	0	0	0	0	0	0	0	0	0	0	0	0	0	0	0	0	0	0	0
ENTV_CoT_LiftStation_5004012_20220804	0	2596	193	0	0	0	0	0	0	0	0	0	0	0	0	0	0	0	0	0	0	0	0	0	0	0	0	0
ENTV_CoT_LiftStation_507402_20220804	0	0	0	694	0	0	0	78	0	0	0	0	0	0	0	0	0	0	0	0	0	0	0	0	0	0	0	0
ENTV_CoT_LiftStation_507401_20220809	0	211	14	0	0	0	0	111	0	0	0	0	0	93	0	0	0	0	0	0	0	0	0	0	0	0	0	0
ENTV_CoT_LiftStation_507402_20220809	0	0	17	279	0	0	0	0	0	0	0	0	0	41	0	0	0	0	0	0	0	0	0	0	0	0	0	0
ENTV_CoT_LiftStation_507403_20220809	0	161	16	114	124	0	0	0	0	0	0	0	0	0	0	0	0	0	0	0	0	0	0	0	0	0	0	0
ENTV_CoT_LiftStation_507405_20220809	0	1467	901	0	0	0	0	0	0	0	0	0	0	0	0	0	0	0	0	0	0	0	0	0	0	0	0	0
ENTV_CoT_LiftStation_507409_20220809	0	0	0	0	0	0	0	0	456	0	0	0	0	0	0	0	0	0	0	0	0	0	0	0	0	0	0	0
ENTV_CoT_LiftStation_50741_20220809	0	142	828	0	775	0	0	0	1018	0	0	0	59	0	0	0	0	0	0	0	0	0	0	0	0	0	0	0
ENTV_CoT_LiftStation_507408_20220809	84	33	99	0	0	0	0	0	0	0	0	0	0	0	0	0	0	0	0	0	0	0	0	0	0	0	0	0
ENTV_CoT_LiftStation_507407_20220809	0	510	47	540	0	0	0	0	0	0	0	0	0	0	0	0	0	0	0	0	0	0	0	0	0	0	0	0
ENTV_CoT_LiftStation_5004014_20220809	1565	562	0	0	0	0	0	0	0	0	0	0	0	0	0	0	0	0	0	0	0	0	0	0	0	0	0	0
ENTV_CoT_LiftStation_507401_20220816	0	921	754	0	716	0	0	0	0	0	0	0	14	0	0	0	0	0	0	0	0	0	0	0	0	0	0	0
ENTV_CoT_LiftStation_507402_20220816	0	0	13	469	0	0	0	0	0	0	0	0	0	0	0	0	0	0	0	0	0	0	0	0	0	58	0	0
ENTV_CoT_LiftStation_507403_20220816	0	13	0	0	0	25	0	0	0	29	0	0	0	0	0	0	0	0	0	0	0	0	0	0	0	0	0	0
ENTV_CoT_LiftStation_507405_20220816	0	308	43	0	0	0	0	0	0	0	0	2092	25	0	0	0	0	0	0	0	0	0	0	0	0	0	0	0
ENTV_CoT_LiftStation_507409_20220816	0	543	91	0	0	0	0	0	0	0	0	0	0	0	0	0	0	0	372	0	0	169	0	0	0	0	0	0
ENTV_CoT_LiftStation_500401_20220816	0	1107	452	0	0	0	0	0	0	0	0	0	0	0	0	0	0	0	0	0	0	0	0	0	0	0	0	0
ENTV_CoT_LiftStation_50741_20220816	0	160	94	87	66	0	0	0	51	0	0	0	9	0	0	0	0	0	0	0	0	0	0	146	0	0	0	0
ENTV_CoT_LiftStation_507408_20220816	0	362	369	0	0	162	0	0	0	0	0	0	0	0	0	0	0	0	0	0	0	0	0	0	0	0	0	0
ENTV_CoT_LiftStation_507407_20220816	96	66	63	298	0	0	0	0	0	0	0	0	0	0	0	0	0	0	0	0	0	0	0	0	0	0	0	0
ENTV_CoT_LiftStation_500412_20220816	0	33	0	0	1832	230	0	0	0	0	0	0	8	0	0	0	0	0	0	0	0	0	0	0	0	0	0	0
ENTV_CoT_LiftStation_5004014_20220816	0	0	695	0	0	0	0	0	0	0	0	0	0	0	0	0	0	0	0	0	0	0	0	0	0	0	0	0
ENTV_CoT_LiftStation_507401_20220823	0	0	0	0	0	0	0	0	0	0	0	0	0	0	0	0	0	0	0	0	0	0	0	0	0	0	0	0
ENTV_CoT_LiftStation_507402_20220823	237	415	181	491	0	0	0	0	0	0	0	0	0	0	0	0	0	0	0	0	0	0	0	0	0	0	0	0
ENTV_CoT_LiftStation_507403_20220823	0	284	0	197	21	0	31	0	0	0	0	0	0	0	0	0	0	0	0	0	0	0	0	0	0	0	62	0
ENTV_CoT_LiftStation_507409_20220823	0	0	940	0	0	0	0	0	0	0	0	0	0	0	0	0	0	0	0	0	0	0	0	0	0	0	0	0
ENTV_CoT_LiftStation_500401_20220823	0	813	810	0	0	0	0	0	0	0	0	0	0	0	0	0	0	0	0	0	0	0	0	0	0	0	0	0
ENTV_CoT_LiftStation_5004012_20220823	45	1350	180	0	0	0	0	0	0	0	0	0	0	0	0	0	0	0	0	0	0	0	0	0	0	0	0	0
ENTV_CoT_LiftStation_50741_20220823	0	546	0	0	1280	0	0	0	0	0	0	0	6	0	0	0	0	0	0	0	0	0	0	0	0	0	0	0
ENTV_CoT_LiftStation_507401_20220830	63	217	0	115	0	0	0	0	92	0	0	0	0	0	0	0	0	0	0	0	0	0	0	0	0	0	0	0
ENTV_CoT_LiftStation_507402_20220830	0	198	201	0	0	0	6	0	0	0	0	0	0	0	0	0	613	0	0	0	0	0	0	0	0	0	0	0
ENTV_CoT_LiftStation_507403_20220830	358	590	0	958	0	74	0	0	354	0	0	0	0	0	0	0	0	0	0	127	0	0	0	0	0	0	0	0
ENTV_CoT_LiftStation_507404_20220830	0	5	458	0	0	0	0	0	0	0	0	0	0	0	0	0	0	0	0	0	0	0	0	0	0	0	0	0
ENTV_CoT_LiftStation_507405_20220830	0	0	0	940	0	0	0	0	0	0	0	0	0	0	0	0	0	0	0	0	0	0	0	0	0	0	0	0
ENTV_CoT_LiftStation_500401_20220830	0	975	443	0	0	0	0	0	0	0	0	0	0	0	0	0	0	0	0	0	0	0	0	0	0	0	0	0
ENTV_CoT_LiftStation_50741_20220830	0	347	0	0	0	0	0	0	554	51	0	0	0	0	0	0	0	0	0	0	0	0	0	0	0	0	0	0
ENTV_CoT_LiftStation_507408_20220830	901	68	131	0	0	0	0	0	0	0	0	0	0	0	0	0	0	0	0	0	0	0	0	0	0	0	0	0
ENTV_CoT_LiftStation_507407_20220830	0	561	0	638	638	0	0	0	0	0	0	0	10	0	0	0	0	0	0	0	0	0	0	0	0	0	0	0
ENTV_CoT_LiftStation_500412_20220830	0	413	526	0	0	0	0	0	0	0	0	0	0	0	0	0	0	0	0	0	0	0	198	0	0	0	0	0
ENTV_CoT_LiftStation_5004014_20220830	0	461	181	747	0	0	0	0	0	0	0	0	9	0	0	0	0	0	0	0	0	0	0	0	0	0	0	0
ENTV_CoT_LiftStation_507401_20220920	652	430	0	1210	0	0	0	174	256	0	0	0	0	0	0	0	0	0	0	0	0	0	0	0	0	0	0	0
ENTV_CoT_LiftStation_507403_20220920	234	883	0	1358	0	0	125	0	397	0	0	0	0	0	0	0	0	0	0	154	0	0	0	0	0	0	0	0
ENTV_CoT_LiftStation_507404_20220920	0	32	0	2123	0	0	0	0	0	0	0	0	0	0	0	0	0	0	0	0	0	0	0	0	0	0	0	0
ENTV_CoT_LiftStation_507407_20220920	0	132	0	267	0	0	0	0	0	0	0	0	0	0	256	0	0	0	0	0	0	0	0	0	0	0	0	0
ENTV_CoT_LiftStation_507401_20220927	0	63	0	55	0	0	20	0	0	0	0	0	0	0	56	0	0	0	0	0	0	0	0	0	0	28	0	0
ENTV_CoT_LiftStation_507402_20220927	180	322	0	174	0	437	0	0	148	0	0	0	0	0	0	0	0	0	0	0	0	0	0	0	0	0	0	0
ENTV_CoT_LiftStation_507403_20220927	0	77	0	83	0	38	0	32	0	69	0	0	0	0	0	0	0	0	0	0	0	0	0	0	0	0	0	0
ENTV_CoT_LiftStation_507405_20220927	0	865	81	0	0	0	0	0	0	0	0	0	48	0	0	0	0	0	0	0	0	0	0	0	0	0	0	0
ENTV_CoT_LiftStation_507409_20220927	183	676	0	0	0	0	0	0	0	0	0	0	0	0	0	0	0	0	0	0	0	0	0	0	0	0	0	0
ENTV_CoT_LiftStation_50741_20220927	0	533	0	441	247	0	0	0	105	41	0	0	0	0	0	0	0	0	0	0	0	0	0	0	0	0	0	0
ENTV_CoT_LiftStation_507408_20220927	34	148	0	65	0	71	0	119	0	0	0	0	0	0	82	0	0	0	0	0	0	0	0	0	27	0	0	0
ENTV_CoT_LiftStation_507407_20220927	76	162	0	98	0	0	0	171	0	0	0	0	0	0	0	0	0	0	0	0	0	0	0	0	0	0	0	0
ENTV_CoT_LiftStation_500412_20220927	0	273	0	0	0	0	0	0	0	0	0	0	0	0	0	0	0	0	0	0	322	0	0	0	0	0	0	0
ENTV_CoT_LiftStation_500412_20221004	0	286	0	0	0	0	0	0	0	0	0	0	0	0	269	0	0	0	0	0	0	0	0	0	0	0	0	0
