## Supplemental Table 3 for "Pan-Enterovirus Characterization Reveals Cryptic Circulation of Clinically Relevant Subtypes in Arizona Wastewater"

### Sheet: All Samples All Data
Sample ID	CDC2022 Assay Ct Value	CDC2022 Assay Viral Load (Copies/mL)	D68-Detect Assay Ct Value	D68-Detect Viral Load (Copies/mL)	Qiime2 EV-D68 Read Count	Qiime2 EV-D68 Proportion of Reads	EV-D68 Tiled Amplicon Genome Breadth of Coverage	EV-D68 Tiled Amplicon Number of Mixed Sites Per Consensus Genome
ENTV_CoF_CongregateLiving_A_20220907	32.38*	33062.62*	29.5097	29882.2	357	1	0.9283	587
ENTV_CoF_CongregateLiving_A_20220914	35.6674	4301.61	31.0078	11346.9	965	0.4216	0.89	383
ENTV_CoF_CongregateLiving_A_20220921	38.0258	957.163	35.3267	695.85	0	0	NA	NA
ENTV_CoF_CongregateLiving_A_20220928	37.3763	1447.83	34.5017	1186.05	NA	NA	NA	NA
ENTV_CoF_CongregateLiving_A_20221005	Undetermined	NA	NA	NA	0	0	NA	NA
ENTV_CoF_CongregateLiving_A_20221019	Undetermined	NA	NA	NA	NA	NA	NA	NA
ENTV_CoF_CongregateLiving_A_20221026	Undetermined	NA	NA	NA	NA	NA	NA	NA
ENTV_CoF_CongregateLiving_B_20220907	Undetermined	NA	NA	NA	NA	NA	NA	NA
ENTV_CoF_CongregateLiving_B_20220914	37.1561	1665.98	36.8681	256.94	36	0.0128	NA	NA
ENTV_CoF_CongregateLiving_B_20220921	Undetermined	NA	NA	NA	0	0	NA	NA
ENTV_CoF_CongregateLiving_B_20220928	Undetermined	NA	NA	NA	0	0	NA	NA
ENTV_CoF_CongregateLiving_B_20221005	39.5051	372.935	35.5471	603.471	1568	0.1201	NA	NA
ENTV_CoF_CongregateLiving_B_20221019	Undetermined	NA	NA	NA	0	0	NA	NA
ENTV_CoF_CongregateLiving_B_20221026	Undetermined	NA	NA	NA	NA	NA	NA	NA
ENTV_CoF_CongregateLiving_C_20220907	33.8314	13858.9	32.1111	5561.16	305	0.1518	0.641	818
ENTV_CoF_CongregateLiving_C_20220914	40.4408	205.438	34.0265	1612.56	0	0	NA	NA
ENTV_CoF_CongregateLiving_C_20220921	38.2544	827.429	34.7425	1015.09	NA	NA	NA	NA
ENTV_CoF_CongregateLiving_C_20220928	37.1536	1668.59	34.055	1583.05	14149	0.9029	NA	NA
ENTV_CoF_CongregateLiving_C_20221005	40.5743	188.682	37.289	195.746	0	0	NA	NA
ENTV_CoF_CongregateLiving_C_20221019	Undetermined	NA	NA	NA	NA	NA	NA	NA
ENTV_CoF_CongregateLiving_C_20221026	Undetermined	NA	NA	NA	NA	NA	NA	NA
ENTV_CoF_CongregateLiving_D_20220907	33.3437	18909.4	31.5949	7763.98	553	0.6242	0.7209	764
ENTV_CoF_CongregateLiving_D_20220914	36.9169	1940.28	34.4537	1223.48	32	0.0477	NA	NA
ENTV_CoF_CongregateLiving_D_20220921	39.5111	371.505	35.598	583.949	859	0.9368	NA	NA
ENTV_CoF_CongregateLiving_D_20220928	31.6809	54555.3	28.4308	60014.6	65131	0.9262	0.775	1108
ENTV_CoF_CongregateLiving_D_20221005	39.3279	417.497	35.2137	748.595	NA	NA	NA	NA
ENTV_CoF_CongregateLiving_D_20221019	Undetermined	NA	NA	NA	0	0	NA	NA
ENTV_CoF_CongregateLiving_D_20221026	Undetermined	NA	NA	NA	NA	NA	NA	NA
ENTV_CoF_CongregateLiving_E_20220907	32.8307	26220	28.6437	52301	2747	0.6312	0.9221	529
ENTV_CoF_CongregateLiving_E_20220914	35.2348	5667.07	32.4088	4587.76	0	0	0.7738	100
ENTV_CoF_CongregateLiving_E_20220921	35.8677	3786.25	34.1249	1513.12	0	0	0.6639	680
ENTV_CoF_CongregateLiving_E_20220927	37.8856	1046.63	32.6278	3982.28	3168	0.3141	NA	NA
ENTV_CoF_CongregateLiving_E_20221005	39.85*	283.66*	34.9886	865.814	0	0	NA	NA
ENTV_CoF_CongregateLiving_E_20221019	Undetermined	NA	NA	NA	0	0	NA	NA
ENTV_CoF_CongregateLiving_E_20221026	Undetermined	NA	NA	NA	NA	NA	NA	NA
ENTV_CoF_CongregateLiving_F_20220907	33.85	13695.1	32.1851	5301.56	1542	0.9698	0.9221	402
ENTV_CoF_CongregateLiving_F_20220914	Undetermined	NA	NA	NA	0	0	NA	NA
ENTV_CoF_CongregateLiving_F_20220921	Undetermined	NA	Undetermined	NA	1405	0.975	NA	NA
ENTV_CoF_CongregateLiving_F_20220928	Undetermined	NA	NA	NA	0	0	NA	NA
ENTV_CoF_CongregateLiving_F_20221005	Undetermined	NA	NA	NA	0	0	NA	NA
ENTV_CoF_CongregateLiving_F_20221019	Undetermined	NA	NA	NA	0	0	NA	NA
ENTV_CoF_CongregateLiving_F_20221026	Undetermined	NA	NA	NA	NA	NA	NA	NA
ENTV_CoF_CongregateLiving_G_20220907	30.2523	135575	28.0406	77231	284	0.5843	0.8435	601
ENTV_CoF_CongregateLiving_G_20220914	36.4823	2559.37	32.0899	5638.08	26	0.0319	NA	NA
ENTV_CoF_CongregateLiving_G_20220921	35.9832	3517.66	32.2185	5188.23	47	0.0664	0.6491	589
ENTV_CoF_CongregateLiving_G_20220928	37.8809	1049.73	35.1196	795.558	NA	NA	NA	NA
ENTV_CoF_CongregateLiving_G_20221005	36.1274	3208.84	33.1935	2762.67	0	0	NA	NA
ENTV_CoF_CongregateLiving_G_20221019	Undetermined	NA	NA	NA	NA	NA	NA	NA
ENTV_CoF_CongregateLiving_G_20221026	Undetermined	NA	NA	NA	NA	NA	NA	NA
ENTV_CoF_CongregateLiving_H_20220907	36.43*	2505.66*	35.3113	702.841	939	0.991	0.8899	269
ENTV_CoF_CongregateLiving_H_20220914	36.8107	2076.12	33.6453	2063.08	69	0.0881	0.6136	609
ENTV_CoF_CongregateLiving_H_20220921	34.9127	6957.94	32.2835	4974.87	0	0	0.6284	649
ENTV_CoF_CongregateLiving_H_20220928	Undetermined	NA	NA	NA	NA	NA	NA	NA
ENTV_CoF_CongregateLiving_H_20221005	39.22*	423.72*	36.5773	310.081	0	0	NA	NA
ENTV_CoF_CongregateLiving_H_20221019	41.27*	114.80*	Undetermined	NA	0	0	NA	NA
ENTV_CoF_CongregateLiving_H_20221026	Undetermined	NA	NA	NA	NA	NA	NA	NA
ENTV_CoF_CongregateLiving_I_20220907	35.3865	5144.78	33.1009	2933.06	1508	0.9941	0.9374	337
ENTV_CoF_CongregateLiving_I_20220914	39.4338	390.247	35.2834	715.626	NA	NA	NA	NA
ENTV_CoF_CongregateLiving_I_20220921	35.7351	4120.14	32.3251	4842.86	0	0	NA	NA
ENTV_CoF_CongregateLiving_I_20220928	Undetermined	NA	NA	NA	0	0	NA	NA
ENTV_CoF_CongregateLiving_I_20221005	39.7205	325.099	34.134	1504.23	0	0	NA	NA
ENTV_CoF_CongregateLiving_I_20221019	41.2404	123.426	36.9519	243.401	0	0	NA	NA
ENTV_CoF_CongregateLiving_I_20221026	Undetermined	NA	NA	NA	NA	NA	NA	NA
ENTV_CoF_CongregateLiving_J_20220907	33.25*	18946.47*	32.63261874***	6904.575065***	46	0.0962	0.8341	616
ENTV_CoF_CongregateLiving_J_20220914	Undetermined	NA	NA	NA	NA	NA	NA	NA
ENTV_CoF_CongregateLiving_J_20220921	Undetermined	NA	NA	NA	NA	NA	NA	NA
ENTV_CoF_CongregateLiving_J_20220928	Undetermined	NA	NA	NA	NA	NA	NA	NA
ENTV_CoF_CongregateLiving_J_20221005	Undetermined	NA	37.1251	230.44**	984	0.0549	NA	NA
ENTV_CoF_CongregateLiving_J_20221026	Undetermined	NA	NA	NA	NA	NA	NA	NA
ENTV_CoF_CongregateLiving_K_20220907	35.2339	5670.25	30.7305	13574.6	1337	0.9164	0.8988	632
ENTV_CoF_CongregateLiving_K_20220914	34.1374	11403.3	29.328	33605.9	79	0.4293	0.8195	394
ENTV_CoF_CongregateLiving_K_20220921	36.8037	2085.42	34.166	1473.49	0	0	NA	NA
ENTV_CoF_CongregateLiving_K_20220928	37.8271	1086.37	33.3096	2563.04	0	0	NA	NA
ENTV_CoF_CongregateLiving_K_20221005	39.53*	347.79*	35.3378	690.889	0	0	NA	NA
ENTV_CoF_CongregateLiving_K_20221019	Undetermined	NA	NA	NA	0	0	NA	NA
ENTV_CoF_CongregateLiving_K_20221026	Undetermined	NA	NA	NA	NA	NA	NA	NA
ENTV_CoF_WWTP_RioInf_20220608	Undetermined	NA	NA	NA	0	0	NA	NA
ENTV_CoF_WWTP_RioInf_20220706	Undetermined	NA	NA	NA	0	0	NA	NA
ENTV_CoF_WWTP_RioInf_20220803	Undetermined	NA	NA	NA	0	0	NA	NA
ENTV_CoF_WWTP_RioInf_20220824	36.05*	3191.89*	30.9133	12062	NA	NA	0.9747	62
ENTV_CoF_WWTP_RioInf_20220831	34.6652	8146.6	30.5313	15439.5	37	0.37	0.8515	359
ENTV_CoF_WWTP_RioInf_20220907	35.9584	3573.52	34.2736	1374.52	500	0.084	0.8869	477
ENTV_CoF_WWTP_RioInf_20220914	37.9143	1027.62	34.0599	1578.09	0	0	NA	NA
ENTV_CoF_WWTP_RioInf_20220921	36.09*	3111.59*	33.8733	1780.38	0	0	NA	NA
ENTV_CoF_WWTP_RioInf_20221005	39.6003	350.962	34.604	1110.21	NA	NA	NA	NA
ENTV_CoF_WWTP_RioInf_20221012	Undetermined	NA	36.75038415***	454.6010354***	NA	NA	NA	NA
ENTV_CoF_WWTP_RioInf_20221019	40.30*	212.96*	Undetermined	NA	NA	NA	NA	NA
ENTV_CoF_WWTP_WCHInf_20220608	Undetermined	NA	NA	NA	0	0	NA	NA
ENTV_CoF_WWTP_WCHInf_20220615	Undetermined	NA	NA	NA	0	0	NA	NA
ENTV_CoF_WWTP_WCHInf_20220622	Undetermined	NA	Undetermined	NA	20	0.0288	NA	NA
ENTV_CoF_WWTP_WCHInf_20220629	Undetermined	NA	NA	NA	0	0	NA	NA
ENTV_CoF_WWTP_WCHInf_20220706	Undetermined	NA	NA	NA	0	0	NA	NA
ENTV_CoF_WWTP_WCHInf_20220713	Undetermined	NA	NA	NA	0	0	NA	NA
ENTV_CoF_WWTP_WCHInf_20220720	Undetermined	NA	NA	NA	0	0	NA	NA
ENTV_CoF_WWTP_WCHInf_20220727	Undetermined	NA	NA	NA	0	0	NA	NA
ENTV_CoF_WWTP_WCHInf_20220810	38.41*	709.85*	35.2183	746.389	31	0.0281	NA	NA
ENTV_CoF_WWTP_WCHInf_20220817	Undetermined	NA	34.48133497***	2085.346691***	NA	NA	NA	NA
ENTV_CoF_WWTP_WCHInf_20220824	34.6292	8335.52	31.9529	6159.97	269	0.3384	NA	NA
ENTV_CoF_WWTP_WCHInf_20220831	37.86*	1007.67*	32.1695	5355.38	2581	0.5929	0.9221	235
ENTV_CoF_WWTP_WCHInf_20220907	35.07*	5958.82*	31.5074	8215.7	110	0.0944	0.8152	602
ENTV_CoF_WWTP_WCHInf_20220914	36.9509	1898.62	34.416	1253.63	22	0.02	0.6721	637
ENTV_CoF_WWTP_WCHInf_20220921	Undetermined	NA	36.32687445***	649.2265759***	NA	NA	NA	NA
ENTV_CoF_WWTP_WCHInf_20220928	38.4216	743.821	35.4347	648.958	NA	NA	NA	NA
ENTV_CoF_WWTP_WCHInf_20221005	Undetermined	NA	35.43288417***	1098.901837***	NA	NA	NA	NA
ENTV_CoF_WWTP_WCHInf_20221012	Undetermined	NA	35.86843542***	820.7948999***	NA	NA	NA	NA
ENTV_CoF_WWTP_WCHInf_20221019	42.7609	46.8422	37.0588	227.149	NA	NA	NA	NA
ENTV_CoF_WWTP_WCHInf_20221026	Undetermined	NA	NA	NA	NA	NA	NA	NA
ENTV_CoT_LiftStation_500401_20220804	Undetermined	NA	NA	NA	0	0	NA	NA
ENTV_CoT_LiftStation_500401_20220809	Undetermined	NA	NA	NA	NA	NA	NA	NA
ENTV_CoT_LiftStation_500401_20220816	40.00*	257.81*	35.1659	772.091	452	0.2899	0.7345	56
ENTV_CoT_LiftStation_500401_20220823	37.54*	1235.51*	32.7636	3647.73	810	0.4991	NA	NA
ENTV_CoT_LiftStation_500401_20220830	34.3379	10035.7	31.2738	9554.46	443	0.3124	NA	NA
ENTV_CoT_LiftStation_500401_20220906	36.3913	2712.05	33.7399	1940.74	NA	NA	0.772	77
ENTV_CoT_LiftStation_5004012_20220804	43.54*	27.04*	Undetermined	NA	193	0.0692	NA	NA
ENTV_CoT_LiftStation_5004012_20220809	36.7417	2169.35	32.3061	4902.63	NA	NA	NA	NA
ENTV_CoT_LiftStation_5004012_20220823	35.8894	3734.29	31.1255	10516.1	180	0.1143	NA	NA
ENTV_CoT_LiftStation_5004014_20220804	Undetermined	NA	NA	NA	NA	NA	NA	NA
ENTV_CoT_LiftStation_5004014_20220809	Undetermined	NA	NA	NA	0	0	NA	NA
ENTV_CoT_LiftStation_5004014_20220816	38.5349	691.979	34.2741	1374.02	695	1	NA	NA
ENTV_CoT_LiftStation_5004014_20220830	36.0201	3435.88	31.2854	9483	181	0.1295	NA	NA
ENTV_CoT_LiftStation_5004014_20220906	36.3873	2719	32.619	4005.1	NA	NA	0.6269	626
ENTV_CoT_LiftStation_500412_20220816	Undetermined	NA	NA	NA	0	0	NA	NA
ENTV_CoT_LiftStation_500412_20220830	35.8363	3862.67	32.1023	5593.07	526	0.4626	NA	NA
ENTV_CoT_LiftStation_500412_20220906	34.46*	8815.70*	34.26296593***	2233.26191***	NA	NA	0.759	729
ENTV_CoT_LiftStation_500412_20220913	Undetermined	NA	NA	NA	NA	NA	NA	NA
ENTV_CoT_LiftStation_500412_20220927	Undetermined	NA	NA	NA	0	0	NA	NA
ENTV_CoT_LiftStation_500412_20221004	Undetermined	NA	NA	NA	0	0	NA	NA
ENTV_CoT_LiftStation_500412_20221011	Undetermined	NA	NA	NA	NA	NA	NA	NA
ENTV_CoT_LiftStation_500412_20221018	Undetermined	NA	NA	NA	NA	NA	NA	NA
ENTV_CoT_LiftStation_500412_20221025	Undetermined	NA	NA	NA	NA	NA	NA	NA
ENTV_CoT_LiftStation_507401_20220804	41.1906	127.408	36.2578	381.213	0	0	NA	NA
ENTV_CoT_LiftStation_507401_20220809	Undetermined	NA	34.6026	1175.55**	14	0.0326	NA	NA
ENTV_CoT_LiftStation_507401_20220816	37.5371	1306.86	33.6235	2092.35	754	0.3135	NA	NA
ENTV_CoT_LiftStation_507401_20220823	Undetermined	NA	NA	NA	0	0	NA	NA
ENTV_CoT_LiftStation_507401_20220830	37.7438	1145.62	33.7058	1983.88	0	0	NA	NA
ENTV_CoT_LiftStation_507401_20220906	Undetermined	NA	NA	NA	NA	NA	NA	NA
ENTV_CoT_LiftStation_507401_20220913	Undetermined	NA	NA	NA	NA	NA	NA	NA
ENTV_CoT_LiftStation_507401_20220920	40.98*	138.10*	35.3385	690.575	0	0	NA	NA
ENTV_CoT_LiftStation_507401_20220927	Undetermined	NA	NA	NA	0	0	NA	NA
ENTV_CoT_LiftStation_507401_20221004	Undetermined	NA	NA	NA	NA	NA	NA	NA
ENTV_CoT_LiftStation_507401_20221011	Undetermined	NA	NA	NA	NA	NA	NA	NA
ENTV_CoT_LiftStation_507401_20221018	Undetermined	NA	NA	NA	NA	NA	NA	NA
ENTV_CoT_LiftStation_507401_20221025	Undetermined	NA	NA	NA	NA	NA	NA	NA
ENTV_CoT_LiftStation_507402_20220804	36.818	2066.5	32.9744	3182.96	0	0	NA	NA
ENTV_CoT_LiftStation_507402_20220809	36.083	3300.93	36.1743	402.332	17	0.0504	NA	NA
ENTV_CoT_LiftStation_507402_20220816	38.8195	577.216	35.0685	822.231	13	0.0241	NA	NA
ENTV_CoT_LiftStation_507402_20220823	34.0449	12095.4	32.2698	5019.21	181	0.1367	0.8105	113
ENTV_CoT_LiftStation_507402_20220830	36.8213	2062.05	32.7918	3581.64	201	0.1974	NA	NA
ENTV_CoT_LiftStation_507402_20220906	36.68*	2136.79*	34.1385	1499.93	NA	NA	NA	NA
ENTV_CoT_LiftStation_507402_20220913	37.3955	1430.26	33.8023	1863.94	NA	NA	NA	NA
ENTV_CoT_LiftStation_507402_20220921	36.2546	2959	Undetermined	NA	NA	NA	NA	NA
ENTV_CoT_LiftStation_507402_20220927	43.5609	28.1351	34.5084	1180.94	0	0	NA	NA
ENTV_CoT_LiftStation_507402_20221004	Undetermined	NA	NA	NA	NA	NA	NA	NA
ENTV_CoT_LiftStation_507402_20221011	Undetermined	NA	NA	NA	NA	NA	NA	NA
ENTV_CoT_LiftStation_507402_20221018	Undetermined	NA	NA	NA	NA	NA	NA	NA
ENTV_CoT_LiftStation_507402_20221025	Undetermined	NA	NA	NA	NA	NA	NA	NA
ENTV_CoT_LiftStation_507403_20220804	38.6298	651.392	33.6681	2032.83	682	0.0583	NA	NA
ENTV_CoT_LiftStation_507403_20220809	37.24	1579.26	34.0992	1538.45	16	0.0386	NA	NA
ENTV_CoT_LiftStation_507403_20220816	36.802	2087.59	32.9318	3271.96	0	0	NA	NA
ENTV_CoT_LiftStation_507403_20220823	36.1278	3207.89	33.0939	2946.48	0	0	0.7834	803
ENTV_CoT_LiftStation_507403_20220830	Undetermined	NA	NA	NA	0	0	NA	NA
ENTV_CoT_LiftStation_507403_20220906	37.599	1256.28	33.8176	1845.6	NA	NA	NA	NA
ENTV_CoT_LiftStation_507403_20220913	37.65*	1149.32*	Undetermined	NA	NA	NA	NA	NA
ENTV_CoT_LiftStation_507403_20220920	Undetermined	NA	NA	NA	0	0	NA	NA
ENTV_CoT_LiftStation_507403_20220927	39.64*	324.83*	36.2277	388.684	0	0	NA	NA
ENTV_CoT_LiftStation_507403_20221004	Undetermined	NA	NA	NA	NA	NA	NA	NA
ENTV_CoT_LiftStation_507403_20221011	Undetermined	NA	NA	NA	NA	NA	NA	NA
ENTV_CoT_LiftStation_507403_20221018	Undetermined	NA	NA	NA	NA	NA	NA	NA
ENTV_CoT_LiftStation_507403_20221025	Undetermined	NA	NA	NA	NA	NA	NA	NA
ENTV_CoT_LiftStation_507404_20220804	Undetermined	NA	NA	NA	NA	NA	NA	NA
ENTV_CoT_LiftStation_507404_20220817	Undetermined	NA	NA	NA	NA	NA	NA	NA
ENTV_CoT_LiftStation_507404_20220824	Undetermined	NA	NA	NA	NA	NA	NA	NA
ENTV_CoT_LiftStation_507404_20220830	38.88*	526.19*	Undetermined	NA	458	0.9892	NA	NA
ENTV_CoT_LiftStation_507404_20220906	39.8947	290.934	35.9621	461.479	NA	NA	NA	NA
ENTV_CoT_LiftStation_507404_20220913	Undetermined	NA	NA	NA	NA	NA	NA	NA
ENTV_CoT_LiftStation_507404_20220920	Undetermined	NA	NA	NA	0	0	NA	NA
ENTV_CoT_LiftStation_507404_20220927	Undetermined	NA	NA	NA	NA	NA	NA	NA
ENTV_CoT_LiftStation_507404_20221004	Undetermined	NA	NA	NA	NA	NA	NA	NA
ENTV_CoT_LiftStation_507404_20221011	Undetermined	NA	NA	NA	NA	NA	NA	NA
ENTV_CoT_LiftStation_507404_20221018	Undetermined	NA	NA	NA	NA	NA	NA	NA
ENTV_CoT_LiftStation_507404_20221025	Undetermined	NA	NA	NA	NA	NA	NA	NA
ENTV_CoT_LiftStation_507405_20220804	39.3567	409.902	33.718	1968.37	111	0.2377	NA	NA
ENTV_CoT_LiftStation_507405_20220809	41.88*	77.84*	36.4261	341.902	901	0.3805	NA	NA
ENTV_CoT_LiftStation_507405_20220816	38.54*	653.43*	34.1701	1469.56	43	0.0174	NA	NA
ENTV_CoT_LiftStation_507405_20220824	Undetermined	NA	NA	NA	NA	NA	NA	NA
ENTV_CoT_LiftStation_507405_20220830	Undetermined	NA	NA	NA	0	0	NA	NA
ENTV_CoT_LiftStation_507405_20220906	Undetermined	NA	NA	NA	NA	NA	NA	NA
ENTV_CoT_LiftStation_507405_20220913	38.58*	636.99*	Undetermined	NA	NA	NA	NA	NA
ENTV_CoT_LiftStation_507405_20220921	Undetermined	NA	NA	NA	NA	NA	NA	NA
ENTV_CoT_LiftStation_507405_20220927	39.50*	354.50*	Undetermined	NA	81	0.0815	NA	NA
ENTV_CoT_LiftStation_507405_20221004	Undetermined	NA	NA	NA	NA	NA	NA	NA
ENTV_CoT_LiftStation_507405_20221011	Undetermined	NA	NA	NA	NA	NA	NA	NA
ENTV_CoT_LiftStation_507405_20221018	Undetermined	NA	NA	NA	NA	NA	NA	NA
ENTV_CoT_LiftStation_507405_20221025	Undetermined	NA	NA	NA	NA	NA	NA	NA
ENTV_CoT_LiftStation_507407_20220804	Undetermined	NA	NA	NA	0	0	NA	NA
ENTV_CoT_LiftStation_507407_20220809	37.3581	1464.78	36.5858	308.379	47	0.0428	NA	NA
ENTV_CoT_LiftStation_507407_20220816	36.4679	2582.93	32.4041	4601.85	63	0.1205	NA	NA
ENTV_CoT_LiftStation_507407_20220830	Undetermined	NA	NA	NA	0	0	NA	NA
ENTV_CoT_LiftStation_507407_20220906	Undetermined	NA	NA	NA	NA	NA	NA	NA
ENTV_CoT_LiftStation_507407_20220920	36.59*	2262.87*	37.0871	223.03	0	0	NA	NA
ENTV_CoT_LiftStation_507407_20220927	Undetermined	NA	NA	NA	0	0	NA	NA
ENTV_CoT_LiftStation_507407_20221004	Undetermined	NA	NA	NA	NA	NA	NA	NA
ENTV_CoT_LiftStation_507407_20221011	Undetermined	NA	NA	NA	NA	NA	NA	NA
ENTV_CoT_LiftStation_507407_20221018	Undetermined	NA	NA	NA	NA	NA	NA	NA
ENTV_CoT_LiftStation_507407_20221025	Undetermined	NA	NA	NA	NA	NA	NA	NA
ENTV_CoT_LiftStation_507408_20220804	43.63*	25.53*	36.2392	385.813	158	0.1631	NA	NA
ENTV_CoT_LiftStation_507408_20220809	39.1773	459.539	35.3888	668.483	99	0.4583	NA	NA
ENTV_CoT_LiftStation_507408_20220816	38.08*	875.91*	NA	NA	369	0.4132	NA	NA
ENTV_CoT_LiftStation_507408_20220830	39.75*	301.83*	32.6866	3833.75	131	0.1191	NA	NA
ENTV_CoT_LiftStation_507408_20220906	38.6947	625.018	33.6607	2042.66	NA	NA	NA	NA
ENTV_CoT_LiftStation_507408_20220927	Undetermined	NA	NA	NA	0	0	NA	NA
ENTV_CoT_LiftStation_507408_20221004	40.27*	217.07*	Undetermined	NA	NA	NA	NA	NA
ENTV_CoT_LiftStation_507408_20221018	Undetermined	NA	NA	NA	NA	NA	NA	NA
ENTV_CoT_LiftStation_507408_20221025	Undetermined	NA	NA	NA	NA	NA	NA	NA
ENTV_CoT_LiftStation_507409_20220804	37.76*	1073.95*	36.1447	410.103	0	0	NA	NA
ENTV_CoT_LiftStation_507409_20220809	38.8176	577.943	35.2027	753.927	0	0	NA	NA
ENTV_CoT_LiftStation_507409_20220816	33.5669	16402.6	33.5863	2143.25	91	0.0774	NA	NA
ENTV_CoT_LiftStation_507409_20220823	36.8762	1991.29	35.0783	817.063	940	1	NA	NA
ENTV_CoT_LiftStation_507409_20220921	36.96*	1787.72*	34.3025	1349.03	NA	NA	NA	NA
ENTV_CoT_LiftStation_507409_20220927	Undetermined	NA	NA	NA	0	0	NA	NA
ENTV_CoT_LiftStation_507409_20221004	41.04*	132.92*	35.7999	512.489	NA	NA	NA	NA
ENTV_CoT_LiftStation_507409_20221011	Undetermined	NA	NA	NA	NA	NA	NA	NA
ENTV_CoT_LiftStation_507409_20221018	Undetermined	NA	NA	NA	NA	NA	NA	NA
ENTV_CoT_LiftStation_507409_20221025	Undetermined	NA	NA	NA	NA	NA	NA	NA
ENTV_CoT_LiftStation_50741_20220809	38.8469	567.23	35.9793	456.391	828	0.2934	NA	NA
ENTV_CoT_LiftStation_50741_20220816	37.33*	1412.35*	33.5329	2218.56	94	0.1533	NA	NA
ENTV_CoT_LiftStation_50741_20220823	Undetermined	NA	NA	NA	0	0	NA	NA
ENTV_CoT_LiftStation_50741_20220830	33.48*	16406.92*	33.3202	2545.44	0	0	0.6304	859
ENTV_CoT_LiftStation_50741_20220906	36.3211	2836.24	32.3021	4915.36	NA	NA	NA	NA
ENTV_CoT_LiftStation_50741_20220913	36.9751	1869.58	32.6736	3866.03	NA	NA	NA	NA
ENTV_CoT_LiftStation_50741_20220921	Undetermined	NA	NA	NA	NA	NA	NA	NA
ENTV_CoT_LiftStation_50741_20220927	Undetermined	NA	NA	NA	0	0	NA	NA
ENTV_CoT_LiftStation_50741_20221004	Undetermined	NA	NA	NA	NA	NA	NA	NA
ENTV_CoT_LiftStation_50741_20221011	42.03*	70.75*	36.2657	379.262	NA	NA	NA	NA
ENTV_CoT_LiftStation_50741_20221018	Undetermined	NA	NA	NA	NA	NA	NA	NA
ENTV_CoT_LiftStation_50741_20221025	Undetermined	NA	NA	NA	NA	NA	NA	NA
*Ct Value from previous RTqPCRs (did not come up positive on most recent run), Copies/mL determined with standard curve outside of QuantStudio software
**Copies/mL calculated with standard curve outside of QuantStudio software
***Ct Value and Copies/mL from separate RTqPCR Run
