## Supplemental Table 4 for "Pan-Enterovirus Characterization Reveals Cryptic Circulation of Clinically Relevant Subtypes in Arizona Wastewater"

### Sheet: Joined
Primer Name	Pool	Sequence	Tm	Genome Position 5'	Genome Position 3'	Strand
EV-D68_1_LEFT	1	TGGCGGCTAGTACTCTGGTA	59.76	40	60	+
EV-D68_1_RIGHT	1	AGCTCAATAGACTCTTCACACCTTG	60.95	409	434	-
EV-D68_2_LEFT	2	TTGGGTCGATGAGTCTGGACA	60.93	312	333	+
EV-D68_2_RIGHT	2	GTCTAGTGACCTGAGCTCCCAT	61.14	697	719	-
EV-D68_3_LEFT	1	GCRAAAGATCCTAARTCTTACTTRCC	57.4	632	658	+
EV-D68_3_RIGHT	1	TGGTCTGGTAAGTAATTGGGCC	60.21	1016	1038	-
EV-D68_4_LEFT	2	AGGTAATTCAGCTATCGTCACCC	60.18	957	980	+
EV-D68_4_RIGHT	2	CCTGCTTCWCCRTTCATGATGT	57.7	1337	1359	-
EV-D68_5_LEFT	1	AGCAATTCCAGAACATCAGAGGG	60.88	1278	1301	+
EV-D68_5_RIGHT	1	CCCGAGCCTGGTAAAAGGTATG	60.93	1658	1680	-
EV-D68_6_LEFT	2	CAATTGCTCCAATGTGTTGTGAGT	60.82	1595	1619	+
EV-D68_6_RIGHT	2	TCTAGGGATCCAGACCAATGAGT	60.31	1966	1989	-
EV-D68_7_LEFT	1	ACTGGATATACAATTGGATGGGCC	60.84	1902	1926	+
EV-D68_7_RIGHT	1	TCATCTTTTGCTGCTATGAACCCT	60.89	2286	2310	-
EV-D68_8_LEFT	2	TGTCACTTGTTTCATGCAGACCA	61.19	2220	2243	+
EV-D68_8_RIGHT	2	AGTGTGATCTTTGTATTCGAAACTTCT	59.83	2602	2629	-
EV-D68_9_LEFT	1	TCAACATGGTGTGTCCGAAACT	60.6	2538	2560	+
EV-D68_9_RIGHT	1	AAGGTATGGTCATTCTGGCTGG	60.28	2920	2942	-
EV-D68_10_LEFT	2	GACTCATTCCACTGGCAGTCAG	61.11	2860	2882	+
EV-D68_10_RIGHT	2	TGAGGCATGGTTTTAACACTGTCT	61.01	3237	3261	-
EV-D68_11_LEFT	1	GCAAATGCAAATTACAAAGGTAAAGAAAG	60.27	3172	3201	+
EV-D68_11_RIGHT	1	AGGGCCAACTGCTAAAAGTACA	60.08	3558	3580	-
EV-D68_12_LEFT	2	CTTTGAAGGCCCAGGGATTCAA	61.01	3492	3514	+
EV-D68_12_RIGHT	2	TGAATTCCTGATTACAATTACTAATGCTGA	60.4	3868	3898	-
EV-D68_13_LEFT	1	AGATATGCTAATTGGAGAGAGTTCACT	60.21	3804	3831	+
EV-D68_13_RIGHT	1	TGRTCGATTGTYCTAACTTGGT	56	4187	4209	-
EV-D68_14_LEFT	2	ACCGGAAGCTAGGGAGAAATATG	59.93	4125	4148	+
EV-D68_14_RIGHT	2	CCGTTTGCTGTTTGTATCCATCA	60.06	4506	4529	-
EV-D68_15_LEFT	1	TGCCAGGGCTATCACAGAAAAA	60.41	4440	4462	+
EV-D68_15_RIGHT	1	AGCTGTCTGGTTTGCACATCTC	61.31	4813	4835	-
EV-D68_16_LEFT	2	TGATGTAGATATTGAGGTCACAGATTCA	60.5	4746	4774	+
EV-D68_16_RIGHT	2	TGATGGGTGTATTACAATCCATCCT	60.02	5127	5152	-
EV-D68_17_LEFT	1	ACCAGCTCCTGATGCCATAAAT	60.01	5052	5074	+
EV-D68_17_RIGHT	1	ATGCGTGTGTGGGGATGACT	61.86	5442	5462	-
EV-D68_18_LEFT	2	GTCATTGCAAGGACTGAAAAGGG	60.56	5383	5406	+
EV-D68_18_RIGHT	2	ACCAGCTCTTGTCGGGAAGTTA	61.53	5751	5773	-
EV-D68_19_LEFT	1	TTCCAGTTGGACAAGTCACCAA	60.21	5678	5700	+
EV-D68_19_RIGHT	1	ACTCATCCATTAACATAATTTTGTTTCCTG	60.15	6062	6092	-
EV-D68_20_LEFT	2	ACCAGCAGTTCTCAACCCAAAA	60.81	5991	6013	+
EV-D68_20_RIGHT	2	CAGGCGTGATTTCCCTTTTTCA	59.88	6378	6400	-
EV-D68_21_LEFT	1	ACGGAGTTGACCTACCCTTTGT	61.47	6317	6339	+
EV-D68_21_RIGHT	1	TTTCTGTCCTTATACAAATGTACCGAG	59.73	6684	6711	-
EV-D68_22_LEFT	2	GCCTGTTTAAAGAAAGTTCTAATTAAGTTAGG	60.66	6613	6645	+
EV-D68_22_RIGHT	2	GGGTATTGATCATCTGCTCTGAAATAT	59.67	7002	7029	-
EV-D68_23_LEFT	1	TGACACCAGCAGACAAAGGAAC	61.19	6935	6957	+
EV-D68_23_RIGHT	1	GCCCCCAAGTGGCCAAAATT	61.8	7308	7328	-
