## Supplemental Table 5 for "Pan-Enterovirus Characterization Reveals Cryptic Circulation of Clinically Relevant Subtypes in Arizona Wastewater"

### Sheet: Sheet1
Sample ID	Total Paired-End Reads Sequenced	Total Reads Mapped to EV-D68	Percent Reads Mapped to EV-D68	Breadth of Coverage	Illumina Platform and Kit Used for Sequencing
ENTV_CoF_CongregateLiving_A_20220907	1774740	1174802	0.662	0.9283	NovaSeq 6000 (SP v1.5 500 cycle kit)
ENTV_CoF_CongregateLiving_A_20220914	4498748	790,932	0.1758	0.89	NovaSeq 6000 (SP v1.5 500 cycle kit)
ENTV_CoF_CongregateLiving_C_20220907	84208	6622	0.0786	0.641	MiSeq (v2 500 cycle kit)
ENTV_CoF_CongregateLiving_D_20220907	44636	3260	0.073	0.7209	MiSeq (v2 500 cycle kit)
ENTV_CoF_CongregateLiving_D_20220928	74382	32452	0.4363	0.775	MiSeq (v2 500 cycle kit)
ENTV_CoF_CongregateLiving_E_20220907	2488394	629160	0.2528	0.9221	NovaSeq 6000 (SP v1.5 500 cycle kit)
ENTV_CoF_CongregateLiving_E_20220914	157000	10580	0.0674	0.7738	MiSeq (v2 500 cycle kit)
ENTV_CoF_CongregateLiving_E_20220921	193438	19320	0.0999	0.6639	MiSeq (v2 500 cycle kit)
ENTV_CoF_CongregateLiving_F_20220907	1764788	499262	0.2829	0.9221	NovaSeq 6000 (SP v1.5 500 cycle kit)
ENTV_CoF_CongregateLiving_G_20220907	268086	125304	0.4674	0.8435	MiSeq (v2 500 cycle kit)
ENTV_CoF_CongregateLiving_G_20220921	198780	1400	0.007	0.6491	MiSeq (v2 500 cycle kit)
ENTV_CoF_CongregateLiving_H_20220907	1844922	264972	0.1436	0.8899	NovaSeq 6000 (SP v1.5 500 cycle kit)
ENTV_CoF_CongregateLiving_H_20220914	198018	4020	0.0203	0.6136	MiSeq (v2 500 cycle kit)
ENTV_CoF_CongregateLiving_H_20220921	62540	1512	0.0242	0.6284	MiSeq (v2 500 cycle kit)
ENTV_CoF_CongregateLiving_I_20220907	3745980	588128	0.157	0.9374	NovaSeq 6000 (SP v1.5 500 cycle kit)
ENTV_CoF_CongregateLiving_J_20220907	295734	61756	0.2088	0.8341	MiSeq (v2 500 cycle kit)
ENTV_CoF_CongregateLiving_K_20220907	1691108	353146	0.2088	0.8988	NovaSeq 6000 (SP v1.5 500 cycle kit)
ENTV_CoF_CongregateLiving_K_20220914	188246	23054	0.1225	0.8195	MiSeq (v2 500 cycle kit)
ENTV_CoF_WWTP_RioInf_20220824	8623394	3395980	0.3938	0.9747	NovaSeq 6000 (SP v1.5 500 cycle kit)
ENTV_CoF_WWTP_RioInf_20220831	311666	55976	0.1796	0.8515	MiSeq (v2 500 cycle kit)
ENTV_CoF_WWTP_RioInf_20220907	1556926	334178	0.2146	0.8869	NovaSeq 6000 (SP v1.5 500 cycle kit)
ENTV_CoF_WWTP_WCHInf_20220831	1690954	520206	0.3076	0.9221	NovaSeq 6000 (SP v1.5 500 cycle kit)
ENTV_CoF_WWTP_WCHInf_20220907	218160	19452	0.0892	0.8152	MiSeq (v2 500 cycle kit)
ENTV_CoF_WWTP_WCHInf_20220914	121062	4862	0.0402	0.6721	MiSeq (v2 500 cycle kit)
ENTV_CoT_LiftStation_500401_20220816	4158798	187640	0.0451	0.7345	NovaSeq 6000 (SP v1.5 500 cycle kit)
ENTV_CoT_LiftStation_500401_20220906	30924	2078	0.0672	0.772	MiSeq (v2 500 cycle kit)
ENTV_CoT_LiftStation_5004014_20220906	22084	3080	0.1395	0.6269	MiSeq (v2 500 cycle kit)
ENTV_CoT_LiftStation_500412_20220906	32992	3496	0.106	0.759	MiSeq (v2 500 cycle kit)
ENTV_CoT_LiftStation_507402_20220823	40688	10240	0.2517	0.8105	MiSeq (v2 500 cycle kit)
ENTV_CoT_LiftStation_507403_20220823	30392	2878	0.0947	0.7834	MiSeq (v2 500 cycle kit)
ENTV_CoT_LiftStation_50741_20220830	31550	1824	0.0578	0.6304	MiSeq (v2 500 cycle kit)
NR-49135	10221430	9972362	0.9756	0.9787	NextSeq 1000 (P1 600 cycle kit)
NR-52357	15921338	15782934	0.9913	0.9812	NextSeq 1000 (P1 600 cycle kit)
NR-55939	18979870	12666832	0.6674	0.94	NextSeq 1000 (P1 600 cycle kit)
